## Supplemental Table 1 for "The *LRRK2* R1441G+M1646T haplotype is associated with slower motor symptom progression in Parkinson’s disease"

Characteristic	SPD	G2019S	R1441G+M1646T	M1646T
N	394	169	20	20
Age at PD onset (years)	60.8 ± 10.0	60.1 ± 10.0	62.6 ± 10.8	60.3 ± 8.7
Disease duration at baseline (years)	1.8 ± 2.0	4.3 ± 5.2	3.2 ± 2.6	1.6 ± 1.1
Phenoconverters	27 (6.9%)	26 (15.4%)	4 (20.0%)	0 (0.0%)
Male	264 (67.0%)	84 (49.7%)	9 (45.0%)	12 (60.0%)
Race
Asian	8 (2.0%)	1 (0.6%)	0 (0.0%)	0 (0.0%)
Black	8 (2.0%)	0 (0.0%)	0 (0.0%)	0 (0.0%)
White	369 (93.7%)	162 (95.9%)	20 (100.0%)	20 (100.0%)
Unknown/Multiracial	9 (2.3%)	6 (3.6%)	0 (0.0%)	0 (0.0%)
Average follow-up (years)	7.0 ± 3.7	4.7 ± 3.2	5.2 ± 2.8	6.3 ± 4.1
MDS-UPDRS III at baseline	20.6 ± 8.9	21.2 ± 11.4	15.3 ± 5.7	21.9 ± 9.3
MoCA at baseline	26.4 ± 2.8	26.2 ± 3.2	24.0 ± 3.6	26.6 ± 2.6
On PD medication at baseline	9 (2.3%)	130 (79.3%)	16 (80.0%)	0 (0.0%)
DBS treatment	49 (12.4%)	41 (24.3%)	2 (10.0%)	1 (5.0%)
SAA status
Positive	358 (90.9%)	93 (55.0%)	5 (25.0%)	19 (95.0%)
Negative	20 (5.1%)	60 (35.5%)	14 (70.0%)	1 (5.0%)
Unavailable	16 (4.1%)	16 (9.5%)	1 (5.0%)	0 (0.0%)
SAA positivity	358/378 (94.7%)	93/153 (60.8%)	5/19 (26.3%)	19/20 (95.0%)
