## Supplemental Table 2 for "The *LRRK2* R1441G+M1646T haplotype is associated with slower motor symptom progression in Parkinson’s disease"

Group	Outcome	N	Slope	Slope CI lower	Slope CI upper	Beta diff	Beta CI lower	Beta CI upper	Percent diff	p value
SPD	MDS-UPDRS III	394	2.043	1.716	2.37	NA	NA	NA	NA	NA
SPD	Tremor	394	0.201	0.089	0.313	NA	NA	NA	NA	NA
SPD	Rigidity	394	0.263	0.188	0.339	NA	NA	NA	NA	NA
SPD	Bradykinesia	394	1.052	0.881	1.223	NA	NA	NA	NA	NA
SPD	Axial	394	0.386	0.322	0.45	NA	NA	NA	NA	NA
SPD	Orofacial	394	0.116	0.089	0.142	NA	NA	NA	NA	NA
SPD	MDS-UPDRS II	394	0.864	0.719	1.01	NA	NA	NA	NA	NA
G2019S	MDS-UPDRS III	164	1.519	1.065	1.974	-0.524	-0.992	-0.056	-25.6	0.028
G2019S	Tremor	164	0.145	-0.007	0.298	-0.055	-0.213	0.102	-27.5	0.492
G2019S	Rigidity	164	0.201	0.094	0.309	-0.062	-0.172	0.048	-23.6	0.267
G2019S	Bradykinesia	164	0.775	0.536	1.015	-0.276	-0.523	-0.03	-26.3	0.028
G2019S	Axial	164	0.286	0.198	0.373	-0.1	-0.191	-0.009	-26.0	0.030
G2019S	Orofacial	164	0.078	0.039	0.116	-0.038	-0.077	0.001	-32.8	0.055
G2019S	MDS-UPDRS II	168	0.793	0.612	0.975	-0.071	-0.264	0.122	-8.2	0.472
R1441G+M1646T	MDS-UPDRS III	20	0.5	-0.438	1.438	-1.543	-2.482	-0.604	-75.5	0.001
R1441G+M1646T	Tremor	20	0.086	-0.229	0.4	-0.115	-0.43	0.201	-57.2	0.476
R1441G+M1646T	Rigidity	20	0.075	-0.139	0.288	-0.188	-0.401	0.025	-71.6	0.083
R1441G+M1646T	Bradykinesia	20	0.377	-0.119	0.872	-0.675	-1.171	-0.179	-64.2	0.008
R1441G+M1646T	Axial	20	0.094	-0.091	0.28	-0.292	-0.477	-0.106	-75.6	0.002
R1441G+M1646T	Orofacial	20	-0.09	-0.162	-0.018	-0.205	-0.277	-0.134	NA	<0.001
R1441G+M1646T	MDS-UPDRS II	20	0.391	-0.059	0.84	-0.474	-0.928	-0.019	-54.8	0.041
M1646T	MDS-UPDRS III	20	1.793	0.857	2.73	-0.25	-1.175	0.675	-12.2	0.597
M1646T	Tremor	20	0.231	-0.103	0.565	0.03	-0.3	0.36	15.1	0.857
M1646T	Rigidity	20	0.205	-0.009	0.419	-0.059	-0.269	0.152	-22.2	0.586
M1646T	Bradykinesia	20	0.909	0.414	1.404	-0.143	-0.631	0.346	-13.6	0.566
M1646T	Axial	20	0.35	0.165	0.535	-0.036	-0.219	0.147	-9.4	0.699
M1646T	Orofacial	20	0.088	0.015	0.161	-0.027	-0.099	0.044	-23.7	0.451
M1646T	MDS-UPDRS II	20	0.664	0.206	1.121	-0.2	-0.656	0.255	-23.2	0.388
