## Supplemental Table 3 for "The *LRRK2* R1441G+M1646T haplotype is associated with slower motor symptom progression in Parkinson’s disease"

Analysis	Group	N	Slope	Slope CI lower	Slope CI upper	Beta diff	Beta CI lower	Beta CI upper	Percent diff	p value
Pairwise contrast	R1441G+M1646T vs G2019S					-1.019	-2.006	-0.032		0.043
Pairwise contrast	R1441G+M1646T vs M1646T					-1.293	-2.586	0.0		0.050
Pairwise contrast	G2019S vs M1646T					-0.274	-1.273	0.725		0.591
SAA-adjusted	SPD	394.0	2.059	1.728	2.391
SAA-adjusted	G2019S	164.0	1.533	1.022	2.044	-0.526	-1.029	-0.023	-25.5	0.041
SAA-adjusted	R1441G+M1646T	20.0	0.521	-0.51	1.552	-1.538	-2.55	-0.526	-74.7	0.003
SAA-adjusted	M1646T	20.0	1.813	0.873	2.752	-0.247	-1.175	0.681	-12.0	0.602
5-year cap	SPD	394.0	2.439	1.975	2.904
5-year cap	G2019S	163.0	1.691	1.061	2.32	-0.749	-1.399	-0.098	-30.7	0.024
5-year cap	R1441G+M1646T	20.0	0.164	-1.07	1.398	-2.276	-3.517	-1.035	-93.3	<0.001
5-year cap	M1646T	20.0	1.655	0.374	2.936	-0.784	-2.05	0.482	-32.2	0.225
