## Supplemental Table 4 for "The *LRRK2* R1441G+M1646T haplotype is associated with slower motor symptom progression in Parkinson’s disease"

Group	Outcome	N	Slope	Slope CI lower	Slope CI upper	Beta diff	Beta CI lower	Beta CI upper	Percent diff	p value
SPD	DAT-SPECT Caudate	215	-0.048	-0.057	-0.039	NA	NA	NA	NA	NA
SPD	DAT-SPECT Putamen	215	-0.041	-0.048	-0.033	NA	NA	NA	NA	NA
SPD	MDS-UPDRS I	394	0.648	0.534	0.761	NA	NA	NA	NA	NA
SPD	MDS-UPDRS IV	370	0.491	0.415	0.567	NA	NA	NA	NA	NA
SPD	MoCA	381	-0.136	-0.206	-0.067	NA	NA	NA	NA	NA
G2019S	DAT-SPECT Caudate	113	-0.051	-0.061	-0.042	-0.004	-0.014	0.007	-7.8	0.493
G2019S	DAT-SPECT Putamen	113	-0.031	-0.039	-0.023	0.009	0.001	0.018	23.1	0.038
G2019S	MDS-UPDRS I	168	0.373	0.228	0.517	-0.275	-0.428	-0.122	-42.4	<0.001
G2019S	MDS-UPDRS IV	155	0.492	0.395	0.589	0.001	-0.103	0.105	0.2	0.983
G2019S	MoCA	165	-0.028	-0.114	0.057	0.108	0.017	0.199	79.3	0.020
R1441G+M1646T	DAT-SPECT Caudate	11	-0.041	-0.07	-0.013	0.006	-0.023	0.036	13.3	0.674
R1441G+M1646T	DAT-SPECT Putamen	11	-0.027	-0.052	-0.002	0.014	-0.012	0.039	33.6	0.290
R1441G+M1646T	MDS-UPDRS I	20	0.309	-0.033	0.652	-0.338	-0.685	0.008	-52.2	0.056
R1441G+M1646T	MDS-UPDRS IV	17	0.438	0.202	0.675	-0.052	-0.294	0.189	-10.7	0.670
R1441G+M1646T	MoCA	20	0.046	-0.167	0.26	0.183	-0.035	0.4	NA	0.100
M1646T	DAT-SPECT Caudate	7	-0.037	-0.063	-0.011	0.01	-0.016	0.036	21.8	0.435
M1646T	DAT-SPECT Putamen	7	-0.035	-0.058	-0.012	0.006	-0.017	0.029	14.5	0.612
M1646T	MDS-UPDRS I	20	0.796	0.436	1.155	0.148	-0.21	0.506	22.9	0.418
M1646T	MDS-UPDRS IV	16	0.592	0.336	0.847	0.101	-0.154	0.355	20.5	0.439
M1646T	MoCA	18	-0.112	-0.341	0.117	0.025	-0.203	0.253	18.1	0.832
